# Actionable absolute risk prediction of atherosclerotic cardiovascular disease: a behavior-management approach based on data from 464,547 UK Biobank participants

**DOI:** 10.1101/2021.11.24.21266742

**Authors:** Ajay Kesar, Adel Baluch, Omer Barber, Henry Hoffmann, Milan Jovanovic, Daniel Renz, Bernard Leon Stopak, Paul Wicks, Stephen Gilbert

## Abstract

Cardiovascular diseases (CVDs) are the primary cause of all global death. Timely and accurate identification of people at risk of developing an atherosclerotic CVD and its sequelae, via risk prediction model, is a central pillar of preventive cardiology. However, currently available models only consider a limited set of risk factors and outcomes, do not focus on providing actionable advice to individuals based on their holistic medical state and lifestyle, are often not interpretable, were built with small cohort sizes or are based on lifestyle data from the 1960s, e.g. the Framingham model. The risk of developing atherosclerotic CVDs is heavily lifestyle dependent, potentially making a high percentage of occurrences preventable. Providing actionable and accurate risk prediction tools to the public could assist in atherosclerotic CVD prevention. We developed a benchmarking pipeline to find the best set of data preprocessing and algorithms to predict absolute 10-year atherosclerotic CVD risk. Based on the data of 464,547 UK Biobank participants without atherosclerotic CVD at baseline, we used a comprehensive set of 203 consolidated risk factors associated with atherosclerosis and its sequelae (e.g. heart failure).

Our two best performing absolute atherosclerotic risk prediction models provided higher performance than Framingham and QRisk3. Using a subset of 25 risk factors identified with feature selection, our reduced model achieves similar performance while being less complex. Further, it is interpretable, actionable and highly generalizable. The model could be incorporated into clinical practice and could allow continuous personalized predictions with automated intervention suggestions.
