## Supplementary material for "Actionable absolute risk prediction of atherosclerotic cardiovascular disease: a behavior-management approach based on data from 464,547 UK Biobank participants": S2 Table. List of all outcomes used in our analysis.

### Sheet: Final Extracted UKBB CVD Outcom
	Code ID	Data Coding	Data-Coding Description	Column	Comment
Data Coding 19 Codes: ICD-10 Codes
F01.9 Vascular dementia, unspecified	F019	19	Diagnoses - ICD10	41270-0.0', '41270-0.1', '41270-0.2', '41270-0.3', '41270-0.4', '41270-0.5', '41270-0.6', '41270-0.7', '41270-0.8', '41270-0.9', '41270-0.10', '41270-0.11', '41270-0.12', '41270-0.13', '41270-0.14', '41270-0.15', '41270-0.16', '41270-0.17', '41270-0.18', '41270-0.19', '41270-0.20', '41270-0.21', '41270-0.22', '41270-0.23', '41270-0.24', '41270-0.25', '41270-0.26', '41270-0.27', '41270-0.28', '412…
F01.8 Other vascular dementia	F018	19	Diagnoses - ICD10
F01.3 Mixed cortical and subcortical vascular dementia	F013	19	Diagnoses - ICD10
F01.2 Subcortical vascular dementia	F012	19	Diagnoses - ICD10
F01.1 Multi-infarct dementia	F011	19	Diagnoses - ICD10
F01.0 Vascular dementia of acute onset	F010	19	Diagnoses - ICD10
G45.0 Vertebro-basilar artery syndrome	G450	19	Diagnoses - ICD10		not in UKBB
G45.1 Carotid artery syndrome (hemispheric)	G451	19	Diagnoses - ICD10		not in UKBB
G45.3 Amaurosis fugax	G453	19	Diagnoses - ICD10		not in UKBB
G45.4 Transient global amnesia	G454	19	Diagnoses - ICD10		not in UKBB
G45.8 Other transient cerebral ischaemic attacks and related syndromes	G458	19	Diagnoses - ICD10		not in UKBB
G45.9 Transient cerebral ischaemic attack, unspecified	G459	19	Diagnoses - ICD10		not in UKBB
I11.0 Hypertensive heart disease with (congestive) heart failure	I110	19	Diagnoses - ICD10
I11.9 Hypertensive heart disease without (congestive) heart failure	I119	19	Diagnoses - ICD10
I13.0 Hypertensive heart and renal disease with (congestive) heart failure	I130	19	Diagnoses - ICD10
I13.1 Hypertensive heart and renal disease with renal failure	I131	19	Diagnoses - ICD10
I13.2 Hypertensive heart and renal disease with both (congestive) heart failure and renal failure	I132	19	Diagnoses - ICD10
I13.9 Hypertensive heart and renal disease, unspecified	I139	19	Diagnoses - ICD10
I20.0 Unstable angina	I200	19	Diagnoses - ICD10
I20.8 Other forms of angina pectoris	I208	19	Diagnoses - ICD10
I20.9 Angina pectoris, unspecified	I209	19	Diagnoses - ICD10
I21.0 Acute transmural myocardial infarction of anterior wall	I210	19	Diagnoses - ICD10
I21.1 Acute transmural myocardial infarction of inferior wall	I211	19	Diagnoses - ICD10
I21.2 Acute transmural myocardial infarction of other sites	I212	19	Diagnoses - ICD10
I21.3 Acute transmural myocardial infarction of unspecified site	I213	19	Diagnoses - ICD10
I21.4 Acute subendocardial myocardial infarction	I214	19	Diagnoses - ICD10
I21.9 Acute myocardial infarction, unspecified	I219	19	Diagnoses - ICD10
I22.0 Subsequent myocardial infarction of anterior wall	I220	19	Diagnoses - ICD10
I22.1 Subsequent myocardial infarction of inferior wall	I221	19	Diagnoses - ICD10
Subsequent non-ST elevation (NSTEMI) myocardial infarction	I222	19	Diagnoses - ICD10		not in UKBB
I22.8 Subsequent myocardial infarction of other sites	I228	19	Diagnoses - ICD10
I22.9 Subsequent myocardial infarction of unspecified site	I229	19	Diagnoses - ICD10
I23.0 Haemopericardium as current complication following acute myocardial infarction	I230	19	Diagnoses - ICD10
I23.1 Atrial septal defect as current complication following acute myocardial infarction	I231	19	Diagnoses - ICD10
I23.2 Ventricular septal defect as current complication following acute myocardial infarction	I232	19	Diagnoses - ICD10
I23.3 Rupture of cardiac wall without haemopericardium as current complication following acute myocardial infarction	I233	19	Diagnoses - ICD10
I23.4 Rupture of chordae tendineae as current complication following acute myocardial infarction	I234	19	Diagnoses - ICD10		not in UKBB
I23.5 Rupture of papillary muscle as current complication following acute myocardial infarction	I235	19	Diagnoses - ICD10
I23.6 Thrombosis of atrium, auricular appendage and ventricle as current complications following acute myocardial infarction	I236	19	Diagnoses - ICD10
I23.8 Other current complications following acute myocardial infarction	I238	19	Diagnoses - ICD10
I24.0 Coronary thrombosis not resulting in myocardial infarction	I240	19	Diagnoses - ICD10
I24.8 Other forms of acute ischaemic heart disease	I248	19	Diagnoses - ICD10
I24.9 Acute ischaemic heart disease, unspecified	I249	19	Diagnoses - ICD10
I25.0 Atherosclerotic cardiovascular disease, so described	I250	19	Diagnoses - ICD10
I25.1 Atherosclerotic heart disease	I251	19	Diagnoses - ICD10
I25.2 Old myocardial infarction	I252	19	Diagnoses - ICD10
I25.3 Aneurysm of heart	I253	19	Diagnoses - ICD10
I25.4 Coronary artery aneurysm	I254	19	Diagnoses - ICD10
I25.5 Ischaemic cardiomyopathy	I255	19	Diagnoses - ICD10
I25.6 Silent myocardial ischaemia	I256	19	Diagnoses - ICD10
I25.8 Other forms of chronic ischaemic heart disease	I258	19	Diagnoses - ICD10
I25.9 Chronic ischaemic heart disease, unspecified	I259	19	Diagnoses - ICD10
I34.0 Mitral (valve) insufficiency	I340	19	Diagnoses - ICD10
I35.0 Aortic (valve) stenosis	I350	19	Diagnoses - ICD10
I35.1 Aortic (valve) insufficiency	I351	19	Diagnoses - ICD10
I35.2 Aortic (valve) stenosis with insufficiency	I352	19	Diagnoses - ICD10
I37.1 Pulmonary valve insufficiency	I371	19	Diagnoses - ICD10
I42.1 Obstructive hypertrophic cardiomyopathy	I421	19	Diagnoses - ICD10
I42.6 Alcoholic cardiomyopathy	I426	19	Diagnoses - ICD10
I44.0 Atrioventricular block, first degree	I440	19	Diagnoses - ICD10
I44.1 Atrioventricular block, second degree	I441	19	Diagnoses - ICD10
I44.2 Atrioventricular block, complete	I442	19	Diagnoses - ICD10
I46.0 Cardiac arrest with successful resuscitation	I460	19	Diagnoses - ICD10
I46.1 Sudden cardiac death, so described	I461	19	Diagnoses - ICD10
I46.9 Cardiac arrest, unspecified	I469	19	Diagnoses - ICD10
I50.0 Congestive heart failure	I500	19	Diagnoses - ICD10
I50.1 Left ventricular failure	I501	19	Diagnoses - ICD10
I50.2 Systolic (congestive) heart failure	I502	19	Diagnoses - ICD10		not in UKBB
I50.3 Diastolic (congestive) heart failure	I503	19	Diagnoses - ICD10		not in UKBB
I50.4 Combined systolic (congestive) and diastolic (congestive) heart failure	I504	19	Diagnoses - ICD10		not in UKBB
I50.8 Other heart failure	I508	19	Diagnoses - ICD10		not in UKBB
I50.9 Heart failure, unspecified	I509	19	Diagnoses - ICD10
I51.3 Intracardiac thrombosis, not elsewhere classified	I513	19	Diagnoses - ICD10
I51.6 Cardiovascular disease, unspecified	I516	19	Diagnoses - ICD10
I51.7 Cardiomegaly	I517	19	Diagnoses - ICD10
I62.1 Nontraumatic extradural haemorrhage	I621	19	Diagnoses - ICD10
I62.9 Intracranial haemorrhage (nontraumatic), unspecified	I629	19	Diagnoses - ICD10
I63.0 Cerebral infarction due to thrombosis of precerebral arteries	I630	19	Diagnoses - ICD10
I63.1 Cerebral infarction due to embolism of precerebral arteries	I631	19	Diagnoses - ICD10
I63.2 Cerebral infarction due to unspecified occlusion or stenosis of precerebral arteries	I632	19	Diagnoses - ICD10
I63.3 Cerebral infarction due to thrombosis of cerebral arteries	I633	19	Diagnoses - ICD10
I63.4 Cerebral infarction due to embolism of cerebral arteries	I634	19	Diagnoses - ICD10
I63.5 Cerebral infarction due to unspecified occlusion or stenosis of cerebral arteries	I635	19	Diagnoses - ICD10
I63.6 Cerebral infarction due to cerebral venous thrombosis, nonpyogenic	I636	19	Diagnoses - ICD10
I65.0 Occlusion and stenosis of vertebral artery	I650	19	Diagnoses - ICD10
I65.1 Occlusion and stenosis of basilar artery	I651	19	Diagnoses - ICD10
I65.2 Occlusion and stenosis of carotid artery	I652	19	Diagnoses - ICD10
I65.3 Occlusion and stenosis of multiple and bilateral precerebral arteries	I653	19	Diagnoses - ICD10
I65.8 Occlusion and stenosis of other precerebral artery	I658	19	Diagnoses - ICD10
I65.9 Occlusion and stenosis of unspecified precerebral artery	I659	19	Diagnoses - ICD10
I66.0 Occlusion and stenosis of middle cerebral artery	I660	19	Diagnoses - ICD10
I66.1 Occlusion and stenosis of anterior cerebral artery	I661	19	Diagnoses - ICD10
I66.2 Occlusion and stenosis of posterior cerebral artery	I662	19	Diagnoses - ICD10
I66.3 Occlusion and stenosis of cerebellar arteries	I663	19	Diagnoses - ICD10
I66.4 Occlusion and stenosis of multiple and bilateral cerebral arteries	I664	19	Diagnoses - ICD10
I66.8 Occlusion and stenosis of other cerebral artery	I668	19	Diagnoses - ICD10
I66.9 Occlusion and stenosis of unspecified cerebral artery	I669	19	Diagnoses - ICD10
I67.0 Dissection of cerebral arteries, nonruptured	I670	19	Diagnoses - ICD10
I67.1 Cerebral aneurysm, nonruptured	I671	19	Diagnoses - ICD10
I67.2 Cerebral atherosclerosis	I672	19	Diagnoses - ICD10
I67.3 Progressive vascular leukoencephalopathy	I673	19	Diagnoses - ICD10
I67.4 Hypertensive encephalopathy	I674	19	Diagnoses - ICD10
I67.6 Nonpyogenic thrombosis of intracranial venous system	I676	19	Diagnoses - ICD10
Data Coding 87 Codes: ICD-9 Codes
Diseases of mitral and aortic valves	3969	87	Diagnoses - ICD9	41271-0.0', '41271-0.1', '41271-0.2', '41271-0.3', '41271-0.4', '41271-0.5', '41271-0.6', '41271-0.7', '41271-0.8', '41271-0.9', '41271-0.10', '41271-0.11', '41271-0.12', '41271-0.13', '41271-0.14', '41271-0.15', '41271-0.16', '41271-0.17', '41271-0.18', '41271-0.19', '41271-0.20', '41271-0.21', '41271-0.22', '41271-0.23', '41271-0.24', '41271-0.25', '41271-0.26', '41271-0.27', '41271-0.28', '412…
Acute myocardial infarction	4109	87	Diagnoses - ICD9
Postmyocardial infarction syndrome	4110	87	Diagnoses - ICD9		not in UKBB dataset
Other acute and subacute forms of ischaemic heart disease	4119	87	Diagnoses - ICD9
Old myocardial infarction	4129	87	Diagnoses - ICD9
Angina pectoris	4139	87	Diagnoses - ICD9
Coronary atherosclerosis	4140	87	Diagnoses - ICD9
Aneurysm of heart	4141	87	Diagnoses - ICD9
Other specified forms of chronic ischaemic heart disease	4148	87	Diagnoses - ICD9
Chronic ischaemic heart disease, unspecified	4149	87	Diagnoses - ICD9
Aortic valve disorders	4241	87	Diagnoses - ICD9
Atrioventricular block, complete	4260	87	Diagnoses - ICD9
Cardiac arrest	4275	87	Diagnoses - ICD9
Congestive heart failure	4280	87	Diagnoses - ICD9
Left heart failure	4281	87	Diagnoses - ICD9
Cardiovascular disease, unspecified	4292	87	Diagnoses - ICD9
4320 Nontraumatic extradural haemorrhage	4320	87	Diagnoses - ICD9
4331 Occlusion and stenosis of carotid artery	4331	87	Diagnoses - ICD9
4339 Occlusion and stenosis of precerebral arteries, unspecified	4339	87	Diagnoses - ICD9
4349 Occlusion of cerebral arteries, unspecified	4349	87	Diagnoses - ICD9
4359 Transient cerebral ischaemia	4359	87	Diagnoses - ICD9
4370 Cerebral atherosclerosis	4370	87	Diagnoses - ICD9
4371 Other generalized ischaemic cerebrovascular disease	4371	87	Diagnoses - ICD9
4372 Hypertensive encephalopathy	4372	87	Diagnoses - ICD9
4373 Cerebral aneurysm, nonruptured	4373	87	Diagnoses - ICD9
Data Coding 100605 Codes: Vascular/heart problems diagnosed by doctor
Heart Attack	1	100605
Angina	2
Stroke	3
Data Coding 6 Codes: self reported diseases
aortic stenosis	1490
aortic aneurysm	1492
aortic dissection	1592
ischaemic stroke	1583
aortic aneurysm rupture	1591
aortic valve disease	1586
heart failure/pulmonary odema	1076
mitral regurgitation / incompetence	1585
mitral valve disease	1584
aortic regurgitation / incompetence	1587
heart attack/myocardial infarction	1075
stroke	1081
arterial embolism	1088
transient ischaemic attack (tia)	1082
