## Supplementary material for "Actionable absolute risk prediction of atherosclerotic cardiovascular disease: a behavior-management approach based on data from 464,547 UK Biobank participants": S5 Table. Full list of relative informative values for each risk factor for best performing Logistic Regression model.

### Sheet: CVD feature importance values
Feature number	Risk Factor name	Relative informative value descending
1	Age	0.0937527
2	Biological Sex	0.0485179
3	Sys bp	0.0284113
4	Social visits: About once a week	0.0277092
5	Social visits: 2-4 times a week	0.0272691
6	Walking pace: Brisk pace	0.0267924
7	total_cholesterol_hdl_ratio	0.0267355
8	total_cholesterol	0.0238904
9	ldl_cholesterol	0.0235096
10	Familial CVD	0.0218315
11	Social visits: About once a month	0.0203475
12	Sleep problems: Not at all	0.0188142
13	Alcohol with meals Yes	0.0184035
14	Smoking	0.0183887
15	Social visits: Almost daily	0.0178135
16	No. of cigarettes daily	0.0163186
17	Hypertension	0.0160429
18	Walking pace: Steady average pace	0.0154128
19	Waist circumference	0.0150057
20	Alcohol with meals It varies	0.0141174
21	Social visits: Once every few months	0.0139133
22	Overall health rating: Excellent	0.0133972
23	Other Heart Arrhythmias	0.0128536
24	Overall health rating: Poor	0.0122529
25	Sleep problems: Several days	0.0121844
26	Atrial Fibrillation	0.0118661
27	Dia bp	0.0115964
28	hdl_cholesterol	0.011067
29	Alcohol with meals No	0.0109276
30	creatinine	0.01056
31	Overall health rating: Fair	0.0103055
32	lipoprotein a	0.00972703
33	glycated haemoglobin	0.00861011
34	red blood cell count	0.0083517
35	Steroid Medication	0.00808302
36	Ethnicity: Caribbean	0.00701763
37	BP treatment	0.00687865
38	c reactive protein	0.00658932
39	Stress	0.00581879
40	High Cholesterol	0.00581052
41	Overall health rating: Good	0.00555926
42	Overweight	0.0054794
43	Commute type: Car/motor vehicle	0.00545666
44	Social visits: Never or almost never	0.00519949
45	T1D	0.00510354
46	Employment status: Unable to work because of sickness or disability	0.00503081
47	Alcohol intake One to three times a month	0.0045212
48	Walk duration in min/day	0.00451407
49	Ethnicity: Any other white background	0.0044126
50	Accommodation possession: Own outright (by you or someone in your household)	0.00431784
51	Walk duration in min/day smaller 0	0.00431534
52	Commute type: Public transport	0.00425458
53	Sleep Apnoea	0.00420552
54	white blood cell count	0.00420395
55	platelet count	0.00387793
56	Commute type: Cycle	0.00386648
57	Insomnia: Never/rarely	0.00381915
58	Obese	0.00377555
59	Ethnicity: White and Asian	0.00375932
60	apolipoprotein b	0.00362435
61	Sleep problems: More than half the days	0.00358288
62	Social visits: Prefer not to answer	0.0035787
63	Sleep duration in h/day	0.00349758
64	Sleep problems: Nearly every day	0.00338231
65	Day nap: Never/rarely	0.00336455
66	Ethnicity: Pakistani	0.00335603
67	T2D	0.00328323
68	vitamin d	0.00327652
69	Employment status: Looking after home and/or family	0.00322195
70	Social visits: Do not know	0.0032024
71	Migraines	0.00313123
72	Ethnicity: Indian	0.00311275
73	Accommodation possession: Pay part rent and part mortgage (shared ownership)	0.00307423
74	Ethnicity: Chinese	0.00305693
75	high_bp	0.00301582
76	Social activity: Pub or social club	0.00286684
77	Acommodation type: Prefer not to answer	0.00284694
78	Height	0.00277571
79	Social activity: None of the above	0.00274869
80	Vigorous activity days/week	0.00272735
81	Ethnicity: African	0.0026948
82	Social visits: No friends/family outside household	0.00267989
83	Car count: 0.0	0.00266419
84	Insomnia: Usually	0.00263801
85	Alcohol intake Never	0.00259474
86	Rheumatoid Arthritis	0.00256706
87	Overall health rating: Do not know	0.00249994
88	Townsend	0.00248984
89	Accommodation possession: Rent - from local authority, local council, housing association	0.00242773
90	Above 10 min walk days/week smaller 0	0.00237154
91	Ethnicity: Asian or Asian British	0.0023633
92	Employment status: Doing unpaid or voluntary work	0.00232473
93	Sleep problems: Prefer not to answer	0.00231998
94	Social activity: Adult education class	0.00229277
95	Smoking exposure outside in h/week	0.00220061
96	No. of cigarettes daily smaller 0	0.00219732
97	Avg income	0.00215817
98	Ethnicity: White	0.00208971
99	Ethnicity: British	0.00202766
100	Depression	0.00200912
101	Acommodation type: A flat, maisonette or apartment	0.00200842
102	Employment status: None of the above	0.00199138
103	Accommodation possession: Do not know	0.00194558
104	Car count: None	0.00188421
105	Spirits/week	0.00186841
106	Familial high bp	0.00182213
107	High Glucose	0.00177519
108	Ethnicity: White and Black Caribbean	0.00177413
109	Alcohol intake Once or twice a week	0.00172137
110	Moderate activity duration in min/day smaller 0	0.00170613
111	Social activity: Religious group	0.00164727
112	Employment status: Unemployed	0.0016437
113	Social activity: Other group activity	0.00153457
114	Car count: Do not know	0.00152141
115	Champagne + white wine/week	0.00151995
116	Above 10 min walk days/week	0.00149748
117	Acommodation type: Sheltered accommodation	0.00149297
118	Insomnia: Sometimes	0.00145697
119	Psychosis	0.00141408
120	Ethnicity: Do not know	0.00140914
121	Vigorous activity days/week smaller 0	0.00140488
122	Employment status: Full or part-time student	0.00139686
123	Beer/week	0.00134613
124	Past Smoker	0.00132574
125	Ethnicity: Other ethnic group	0.00132313
126	Diabetes Unspecified	0.00129044
127	Accommodation possession: Prefer not to answer	0.00127668
128	Vigorous activity duration in min/day smaller 0	0.00127296
129	Ethnicity: Prefer not to answer	0.00124559
130	Bipolar	0.00123523
131	Day nap: Prefer not to answer	0.00123467
132	Alcohol with meals Do not know	0.00123074
133	Overall health rating: Prefer not to answer	0.00121548
134	Accommodation possession: Own with a mortgage	0.00120741
135	Current drinker	0.00120338
136	Moderate activity duration in min/day	0.00119381
137	Alcohol with meals Prefer not to answer	0.00118583
138	Sleep duration in h/day smaller 0	0.0011252
139	Inflammation markers	0.00112123
140	Car count: Prefer not to answer	0.00109254
141	Car count: 1	0.00107969
142	Arterial stiffness index	0.00102403
143	Acommodation type: Care home	0.000994273
144	Day nap: Sometimes	0.00098134
145	Ethnicity: Black or Black British	0.000919778
146	No. in household	0.000839423
147	Insomnia: Prefer not to answer	0.000836298
148	Fortified wine/week	0.000813686
149	Day nap: Do not know	0.000809489
150	Std Sys bp	0.000794561
151	Ethnicity: Mixed	0.000719826
152	Moderate activity days/week	0.000704506
153	Poverty	0.000678754
154	Acommodation type: A house or bungalow	0.000677858
155	Acommodation type: Mobile or temporary structure (i.e. caravan)	0.000650222
156	Social activity: Prefer not to answer	0.000589692
157	Erectile disfunction treatment	0.000551786
158	Unhealthy sleep schedule	0.000533231
159	BMI	0.000532212
160	White	0.000524777
161	Ethnicity: Any other Black background	0.00049479
162	Physical Inactivity	0.000456775
163	Alcohol intake Prefer not to answer	0.000449469
164	Ethnicity: Irish	0.000428959
165	Accommodation possession: Rent - from private landlord or letting agency	0.000421811
166	Ethnicity: White and Black African	0.000419039
167	Car count: 2	0.000369606
168	Atypical antipsychotic medication	0.00036881
169	Employment status: Retired	0.000330274
170	Employment status: Prefer not to answer	0.000324324
171	Ethnicity: Any other Asian background	0.000313221
172	Ethnicity: Bangladeshi	0.00030248
173	Smoking exposure home in h/week	0.000298776
174	Car count: 3	0.000280904
175	Acommodation type: None of the above	0.000271564
176	Walking pace: Slow pace	0.000268358
177	Systemic Lupus	0.000262148
178	Social activity: Sports club or gym	0.000260888
179	Alcohol intake Special occasions only	0.000257094
180	Accommodation possession: None of the above	0.000255178
181	Alcohol intake Three or four times a week	0.000243625
182	Alcohol intake Daily or almost daily	0.000234558
183	Familial diabetes	0.000186284
184	Employment status: In paid employment or self-employed	0.000164183
185	Commute type: Prefer not to answer	0.000150486
186	Ethnicity: Any other mixed background	0.000149912
187	Accommodation possession: Live in accommodation rent free	0.000139968
188	Trouble falling asleep	0.000129539
189	Too much sleep	0.000129539
190	Waking too early	0.000129539
191	Moderate activity days/week smaller 0	0.000128537
192	Weight	0.000118276
193	Vigorous activity duration in min/day	0.000107054
194	Commute type: Walk	0.000106232
195	Commute type: None of the above	8.9843e-05
196	Walking pace: Prefer not to answer	6.76394e-05
197	Erectile disfunction diagnosis	4.07507e-05
198	Day nap: Usually	3.65861e-05
199	Walking pace: None of the above	3.45674e-05
200	Red wine/week	2.77304e-05
201	Schizophrenia	2.63717e-05
202	triglycerides	6.74286e-07
203	CKD	0
